# Relaxed peripheral tolerance drives broad *de novo* autoreactivity in severe COVID-19

**DOI:** 10.1101/2020.10.21.20216192

**Authors:** Matthew C. Woodruff, Richard P. Ramonell, Ankur Singh Saini, Natalie S. Haddad, Fabliha A. Anam, Mark E. Rudolph, Regina Bugrovsky, Jennifer Hom, Kevin S. Cashman, Doan C. Nguyen, Shuya Kyu, Michael Piazza, Christopher M. Tipton, Scott A. Jenks, F. Eun-Hyung Lee, Ignacio Sanz

## Abstract

An emerging feature of COVID-19 is the identification of autoreactivity in patients with severe disease that may contribute to disease pathology, however the origin and resolution of these responses remain unclear. Previously, we identified strong extrafollicular B cell activation as a shared immune response feature between both severe COVID-19 and patients with advanced rheumatic disease. In autoimmune settings, this pathway is associated with relaxed peripheral tolerance in the antibody secreting cell compartment and the generation of *de novo* autoreactive responses. Investigating these responses in COVID-19, we performed single-cell repertoire analysis on 7 patients with severe disease. In these patients, we identify the expansion of a low-mutation IgG1 fraction of the antibody secreting cell compartment that are not memory derived, display low levels of selective pressure, and are enriched for autoreactivity-prone *IGHV4-34* expression. Within this compartment, we identify B cell lineages that display specificity to both SARS-CoV-2 and autoantigens, including pathogenic autoantibodies against glomerular basement membrane, and describe progressive, broad, clinically relevant autoreactivity within these patients correlated with disease severity. Importantly, we identify anti-carbamylated protein responses as a common hallmark and candidate biomarker of broken peripheral tolerance in severe COVID-19. Finally, we identify the contraction of this pathway upon recovery, and re-establishment of tolerance standards coupled with a concomitant loss of acute-derived ASCs irrespective of antigen specificity. In total, this study reveals the origins, breadth, and resolution of acute-phase autoreactivity in severe COVID-19, with significant implications in both early interventions and potential treatment of patients with post-COVID sequelae.
