## Supplementary material for "Relaxed peripheral tolerance drives broad *de novo* autoreactivity in severe COVID-19": Main tables

### Sheet: Table 1
Table 1 – Summary of positive autoreactive tests across retrospective patient cohorts
Autoreactive Target	HD (n = 14)	OUT (n = 18)	ICU (n = 27)	SLE (n = 20)
dsDNA	0	0	0	18 (90%)
ANA titer	2 (14%)	1 (6%)	11 (41%)	20 (100%)
Sm	0	0	0	6 (30%)
Ro52	0	0	1 (4%)	12 (60%)
Ro60	1 (7%)	0	0	13 (65%)
La	0	0	0	3 (15%)
Jo	0	0	0	0
RN	0	0	0	14 (70%)
Ribosomal Protein	0	0	0	6 (30%)
RNA Pol 3 IgG	0	0	2 (7%)	8 (40%)
RF IgM	0	1 (6%)	2 (7%)	8 (40%)
RF IgA	0	0	0	4 (20%)
Citulinated protein	0	0	1 (4%)	3 (15%)
Prothrombin IgM	0	2 (11%)	4 (15%)	4 (20%)
Prothrombin IgG	0	0	0	7 (35%)
CL IgM	0	0	0	0
CL IgA	0	0	0	1 (5%)
CL IgG	0	2 (11%)	2 (7%)	1 (5%)
B2GP1 IgM	0	0	0	0
B2GP1 IgA	0	0	0	1 (5%)
B2GP1 IgG	0	1 (6%)	1 (4%)	3 (15%)
MPO	0	0	0	0
PR3	0	0	0	0
ANCA	0	0	3 (11%)	12 (60%)
p70	0	0	0	9 (45%)
Carbamylated Protein	0	0	11 (41%)	14 (70%)
GBM	0	0	2 (7%)	0
