## Supplemental tables 1-5 for "Relaxed peripheral tolerance drives broad *de novo* autoreactivity in severe COVID-19"

### Sheet: Supplemental Table 1
Supplemental Table 1
Characteristic	Prospective Cohort				Retrospective Cohort
	(n = 86)				(n = 52)
	Healthy Controls	COVID-19 Outpatient	COVID-19 ICU	SLE	COVID-19 ICU
	(n = 20)	(n = 19)	(n = 27)	(n = 20)	(n = 52)
Mean age (range) – yr	40±13 (18-68)	37±13 (25-70)	60±14 (26-87)	44±12 (27-70)	58±14 (24-90)
Sex – no. (%)
Male	5 (25)	9 (47)	16 (59)	4 (20)	35 (67)
Female	15 (75)	10 (53)	11 (41)	16 (80)	17 (33)
Race – no. (%)
Caucasian	7 (35)	16 (84)	6 (22)	0 (0)	17 (33)
African American	8 (40)	2 (11)	20 (74)	20 (100)	28 (54)
Asian	4 (20)	1 (5)	1 (4)	0 (0)	3 (6)
Other	1 (4)	0 (0)	0 (0)	0 (0)	4 (8)
Ethnicity – no. (%)
Hispanic	2 (10)	1 (5)	4 (15)	0 (0)	10 (19)
Non-Hispanic	18 (90)	18 (95)	23 (85)	20 (100)	42 (81)
Time Post Symptom Onset (range) – days	NA	49±54 (3-214)	43±57 (4-219)	NA	10±6 (2-32)
Personal history of autoimmune disease – no. (%)	0 (0)	0 (0)	0 (0)	20 (100)	0 (0)
NIH COVID-19 Severity Scale – no. (%)
Asymptomatic					0 (0)
Mild					0 (0)
Moderate					0 (0)
Severe					2 (4)
Critically Ill					50 (96)
Treatments – no. (%)
Systemic glucocorticoids		0 (0)	11 (41)		37 (71)
Supplemental Table 1 – Patient/donor demographics

### Sheet: Supplemental Table 2
Supplementary Table 2 – Antibody catalogue and panel design
Target	Fluorophore	Clone	Vendor	Cat#	Dilution (ml/100ul)
CD62L	BV480	DREG-56	BD	566174	5 ml
CD86	PerCP-Cy5.5	IT2.2	BioLegend	305419	5 ml
CD27	BV750	O323	BioLegend	302849	2.5 ml
CD19	BV570	HIB19	BioLegend	302235	2.5 ml
CD45	Spark NIR 685	2D1	BioLegend	368552	1.25 ml
CD1c	BV510	L161	BioLegend	331534	1.25 ml
IgM	BV711	MHM-88	BioLegend	314539	1.25 ml
CXCR3	A647	G025H7	BioLegend	353711	1.25 ml
CXCR4	PerCP-e710	12G5	eBioscience	46-9999-41	1.25 ml
CCR7	A488	G043H7	BioLegend	353205	1.25 ml
CD24	PerCP	ML5	BioLegend	311113	1.25 ml
CD3	BUV 805	UCHT1	BD	612896	0.6 ml
CD11c	APC-Fire750	S-HCL-3	BioLegend	371509	0.6 ml
CD138	APC-R700	MI15	BD	566051	0.6 ml
HLA-DR	BV650	L243	BioLegend	307649	0.6 ml
CD95	BV785	DX2	BioLegend	305645	0.6 ml
CD14	BUV805	M5E2	BD	612902	0.6 ml
CD23	APC	EBVCS-5	BioLegend	338514	0.3 ml
CD69	BUV 737	FN50	BD	612817	0.3 ml
IgD	BV605	IA6-2	BioLegend	348231	0.3 ml
CD21	PE-Dazzle594	Bu32	BioLegend	354921	0.3 ml
CD38	BB515	HIT2	BD	564499	0.3 ml
CXCR5	PE	J252D4	BioLegend	356903	0.3 ml
CD40	A532	5C3	Novus	NBP1-43416AF523	0.3 ml
PD-1	PE-Cy7	EH12.2H7	BioLegend	239917	0.3 ml
IgG	BV421	M1310G05	BioLegend	410703	0.15 ml
CD10	PE-Cy5	HI10a	BioLegend	312205	0.15 ml
Viability	Zombie NIR	NA	BioLegend	423106	0.2 ml
*Panel designs include two iterations of surface marker panels (V1, V2), and an additionl panel for intracellular staining of T-bet

### Sheet: Supplemental Table 3
Supplemental Table 3
Emory ID	Manuscript ID	Disease State	Population	Single Cells	Clonotypes	Cells/Clonotype
2624	HD-1	hd	pbl_asc	2760	1586	1.74023
2624	HD-1	hd	pbl_cd27-	6505	6359	1.02296
2624	HD-1	hd	pbl_mem	4145	3769	1.09976
2290	HD-2	hd	pbl_asc	687	236	2.91102
2290	HD-2	hd	pbl_cd27-	8913	8786	1.01445
2290	HD-2	hd	pbl_mem	4527	4268	1.06068
3252	HD-3	hd	pbl_asc	405	366	1.10656
3252	HD-3	hd	pbl_cd27-	7918	7697	1.02871
3252	HD-3	hd	pbl_mem	5643	5113	1.10366
2870	ICU-1	acute	pbl_asc	1815	565	3.21239
2870	ICU-1	acute	pbl_cd27-	5796	2601	2.22837
2870	ICU-1	acute	pbl_mem	3186	2449	1.30094
2870	ICU-1	recovery	pbl_asc	3079	638	4.82602
2870	ICU-1	recovery	pbl_cd27-	7847	7158	1.09626
2870	ICU-1	recovery	pbl_mem	4579	4170	1.09808
2811	ICU-2	acute	pbl_asc	2676	1401	1.91006
2811	ICU-2	acute	pbl_cd27-	7307	5172	1.4128
2811	ICU-2	acute	pbl_mem	479	434	1.10369
2811	ICU-2	recovery	pbl_asc	1378	778	1.77121
2811	ICU-2	recovery	pbl_cd27-	9581	9447	1.01418
2811	ICU-2	recovery	pbl_mem	3713	3518	1.05543
2802	ICU-3	acute	pbl_asc	263	214	1.22897
2802	ICU-3	acute	pbl_cd27-	8017	7516	1.06666
2802	ICU-3	acute	pbl_mem	847	777	1.09009
2802	ICU-3	recovery	pbl_asc	337	191	1.7644
2802	ICU-3	recovery	pbl_cd27-	2626	2578	1.01862
2802	ICU-3	recovery	pbl_mem	1341	1282	1.04602
2803	ICU-4	acute	pbl_asc	224	205	1.09268
2803	ICU-4	acute	pbl_cd27-	4066	3986	1.02007
2803	ICU-4	acute	pbl_mem	602	562	1.07117
2803	ICU-4	recovery	pbl_asc	2390	1367	1.74835
2803	ICU-4	recovery	pbl_cd27-	3462	3296	1.05036
2803	ICU-4	recovery	pbl_mem	1265	1070	1.18224
2810	ICU-5	acute	pbl_asc	3690	762	4.84252
2789	ICU-7	acute	pbl_asc	372	241	1.54357
2794	ICU-7	acute	pbl_asc	3081	2629	1.17193
Supplemental Table 3 – Total numbers of cells and clonotypes analyzed by single-cell B cell repertoire analysis

### Sheet: Supplemental Table 4
Supplemental Table 4
Emory ID	Manuscript ID	Clonotype ID	10x Barcode	Heavy chain V gene	Heavy chain J gene	Heavy chain AA mutation frequency	Light chain V gene	Light chain J gene	Light chain AA mutation frequency	Number of identical sequences	Clonotype Size	Clonotype contains and IgM member	Clonotype contains and IgA member	Clonotype minimum nucleotide mutation frequency	Clonotype maximum nucleotide mutation frequency	Clonotype range nucleotide mutation frequency	Clonotype in memory	Clonotype in CD27-	Clonotype in ASCs	Reactivity against S1	Reactivity against S2	Reactivity against C-terminal domain	Reactivity against n-terminal domain	Reactivity against nucleocapsid	Reactivity against RBD
2870	ICU-1	1	AGATTGCCACGGCCAT-87	ighv3-30	ighj5	0	igkv2-28	igkj4	0	7	7	FALSE	FALSE	0.337838	0.337838	0	FALSE	FALSE	TRUE	27.25	60	580.75	66.25	204263	43.75
2870	ICU-1	217	AGATCTGGTAGCGCTC-89	ighv4-34	ighj5	0	iglv3-25	iglj2	1.04167	2	2	FALSE	FALSE	0	0	0	FALSE	TRUE	FALSE	93.75	132.25	361	110	198015	115.25
2870	ICU-1	421	AACCGCGAGCAGATCG-89	ighv3-66	ighj6	0	igkv1-33	igkj2	1.06383	15	17	FALSE	FALSE	0	0.341297	0.341297	FALSE	TRUE	FALSE	10.25	51710	13	-38.25	18.75	-13.25
2870	ICU-1	656	CGGTTAATCACATAGC-87	ighv4-34	ighj4	1.03093	iglv3-25	iglj2	1.04167	1	1	FALSE	FALSE	0.343643	0.343643	0	FALSE	FALSE	TRUE	36.75	3.5	6.25	-34.25	80	9.75
2870	ICU-1	759	AACTCCCTCTCGCTTG-87	ighv3-53	ighj6	0	igkv1-9	igkj2	0	18	25	TRUE	FALSE	0	5.40541	5.40541	FALSE	FALSE	TRUE	169684	-4.75	115.75	53	47.25	210464
2870	ICU-1	1071	AAGGAGCGTAGAGCTG-89	ighv4-34	ighj4	0	igkv3-20	igkj1	0	23	27	FALSE	FALSE	0	0.682594	0.682594	FALSE	TRUE	FALSE	-22.75	9.5	6.5	167.75	19	-5.75
2870	ICU-1	1073	AAACGGGCATTGGCGC-87	ighv4-34	ighj4	0	iglv3-25	iglj2	1.04167	2	2	FALSE	FALSE	0	0	0	FALSE	FALSE	TRUE	-24.5	62.75	11.5	-5.75	48319.8	28.5
2870	ICU-1	1132	CCTTACGAGTGCTGCC-87	ighv5-51	ighj4	13.2653	iglv2-14	iglj2	11.1111	6	17	TRUE	TRUE	0.680272	6.12245	5.44218	FALSE	FALSE	TRUE	-17	12.75	249.25	14.75	55.75	53.75
2870	ICU-1	1228	CGTGAGCAGTCAAGGC-87	ighv3-9	ighj6	0	iglv2-18	iglj2	0	2	9	TRUE	FALSE	0	1.00671	1.00671	FALSE	FALSE	TRUE	47.5	66.25	6.25	42.75	161026	53.75
2870	ICU-1	1452	AACACGTCAGGTGCCT-87	ighv3-23	ighj4	0	iglv3-21	iglj1	1.04167	11	11	FALSE	FALSE	0	0	0	FALSE	FALSE	TRUE	2.25	22.25	34.25	-5.5	51.75	11.75
2870	ICU-1	1533	AAGACCTCACGTTGGC-89	ighv3-49	ighj4	0	igkv3-11	igkj4	0	36	41	FALSE	FALSE	0	0	0	FALSE	TRUE	TRUE	1.25	12.75	-51	-2	45.75	0.25
2870	ICU-1	1593	GGGCATCCATGGTCTA-87	ighv4-34	ighj4	0	iglv3-25	iglj2	1.04167	1	1	FALSE	FALSE	0	0	0	FALSE	FALSE	TRUE	33.25	60.25	52	23.75	155118	36.25
2870	ICU-1	1769	AACCATGTCACGCGGT-89	ighv3-30	ighj6	1.02041	igkv1-5	igkj3	0	30	34	TRUE	FALSE	0.677966	1.69492	1.01695	FALSE	TRUE	FALSE	-21	78.75	136.25	-10.25	55.75	5
2870	ICU-1	1825	AGGGTGATCTGTCAAG-87	ighv4-34	ighj2	1.03093	iglv1-40	iglj2	0	1	1	FALSE	FALSE	0.341297	0.341297	0	FALSE	FALSE	TRUE	36.25	81.75	70	332.5	16789.8	10
2870	ICU-1	2172	AAACCTGCACGTTGGC-87	ighv4-34	ighj4	0	iglv3-25	iglj2	1.04167	1	1	FALSE	FALSE	0	0	0	FALSE	FALSE	TRUE	-9.75	55	17.5	-28.25	154.5	-6.75
2870	ICU-1	2173	GGAAAGCGTCACCTAA-87	ighv4-34	ighj4	0	iglv3-25	iglj2	1.04167	1	1	FALSE	FALSE	0	0	0	FALSE	FALSE	TRUE	NA	NA	NA	NA	NA	NA
2870	ICU-1	2266	CCTCTGATCAGCGATT-87	ighv1-24	ighj5	0	iglv2-8	iglj2	0	4	5	FALSE	FALSE	0	0	0	FALSE	FALSE	TRUE	8.75	7.5	-15.25	214.25	23.75	4.75
2870	ICU-1	2355	CGCGTTTGTGTGCCTG-87	ighv1-69	ighj6	1.02041	igkv3-20	igkj1	0	14	14	FALSE	FALSE	0.340136	0.340136	0	FALSE	TRUE	TRUE	48777	58.25	55.5	1	86	34023.2
2870	ICU-1	2400	CTGATAGCAGTTAACC-87	ighv4-34	ighj6	0	iglv3-19	iglj3	0	2	2	FALSE	FALSE	0	0	0	FALSE	FALSE	TRUE	2423.25	81.25	106	-10	42.5	4143.25
2870	ICU-1	2641	ACGAGCCTCCAGGGCT-89	ighv3-21	ighj4	0	igkv4-1	igkj2	0	38	38	FALSE	FALSE	0	0	0	FALSE	TRUE	FALSE	-36.25	-32.25	15	-53.5	52.75	6
2870	ICU-1	2774	AATCGGTAGAGGTTGC-89	ighv3-74	ighj4	0	iglv3-10	iglj3	0	5	5	FALSE	FALSE	0	0	0	FALSE	TRUE	FALSE	4.25	36.25	-14	-19.5	28.5	33.75
2870	ICU-1	2789	AACTGGTCAGATGAGC-87	ighv4-34	ighj4	0	iglv3-25	iglj2	1.04167	2	2	FALSE	FALSE	0	0	0	FALSE	FALSE	TRUE	52.5	146.5	407	92.25	193657	87.75
2870	ICU-1	2806	AGTGTCAAGTGCAAGC-87	ighv4-39	ighj4	0	igkv1-33	igkj2	0	87	88	TRUE	FALSE	0	0.668896	0.668896	TRUE	TRUE	TRUE	11.75	32	-37.75	-35	11	-8.25
2870	ICU-1	2940	CTCACACTCTCCTATA-87	ighv4-39	ighj5	0	igkv3-15	igkj1	1.05263	79	92	TRUE	FALSE	0	0.3367	0.3367	FALSE	TRUE	TRUE	3850.5	1.5	-25.75	1001.75	1364.25	-9.75
2870	ICU-1	3091	CCCAGTTCATGTAGTC-87	ighv1-2	ighj3	0	iglv3-21	iglj1	0	31	33	FALSE	FALSE	0	0	0	FALSE	TRUE	TRUE	-29.75	16.75	-40	-27.5	34.25	20.25
2870	ICU-1	3159	ACTGATGGTGGCCCTA-87	ighv4-31	ighj3	0	igkv4-1	igkj1	0	2	3	TRUE	FALSE	0.33557	0.33557	0	TRUE	TRUE	TRUE	17122.2	21.25	6.5	-28.5	75.5	28030.2
2870	ICU-1	3421	ATTGGACCATGGTAGG-89	ighv1-24	ighj5	0	iglv1-51	iglj2	0	7	26	TRUE	FALSE	0	0	0	FALSE	TRUE	FALSE	-36.75	41.75	-5.5	10.5	44.75	12.5
2870	ICU-1	3423	CCTATTATCATGCAAC-90	ighv1-24	ighj5	0	iglv1-51	iglj2	0	2	6	FALSE	TRUE	0	5.08475	5.08475	TRUE	FALSE	TRUE	-4.25	30.75	55	0.75	149500	44
2870	ICU-1	3468	AGCATACCAAGACACG-89	ighv4-39	ighj5	0	iglv2-11	iglj1	0	21	22	TRUE	FALSE	0	0	0	FALSE	TRUE	FALSE	72.75	169948	38.75	3.25	83.75	80.5
2870	ICU-1	3505	ACATCAGTCTCCGGTT-87	ighv1-69	ighj6	0	iglv1-36	iglj3	1.02041	5	10	TRUE	FALSE	0	0	0	FALSE	FALSE	TRUE	277	105.25	0.5	129.25	730	164.25
2870	ICU-1	3512	CTTAGGAAGAGTGAGA-87	ighv1-69	ighj6	0	iglv2-23	iglj2	0	1	2	FALSE	FALSE	0	0	0	FALSE	TRUE	TRUE	79.75	352.5	1363.5	173.25	266671	283.5
2870	ICU-1	3883	AAGACCTTCAACCAAC-89	ighv4-34	ighj5	0	iglv8-61	iglj3	1.02041	29	29	FALSE	FALSE	0	0	0	FALSE	TRUE	FALSE	35.75	636.25	-1.5	-19	44	34.75
2870	ICU-1	3914	GGAAAGCCACTAAGTC-87	ighv7-4-1	ighj5	0	iglv6-57	iglj2	0	155	156	TRUE	TRUE	0	3.37838	3.37838	FALSE	TRUE	TRUE	-39.25	22.75	-2.5	45	2	7.25
2870	ICU-1	3921	CATCAGAAGACACGAC-87	ighv1-69	ighj6	1.02041	igkv2-28	igkj4	0	10	13	FALSE	FALSE	0.338983	0.338983	0	FALSE	FALSE	TRUE	118.25	132.5	222.75	108.5	234971	144.5
2870	ICU-1	3979	ACGAGGAAGGACGAAA-87	ighv3-48	ighj6	0	iglv3-1	iglj2	0	64	65	TRUE	TRUE	0	0	0	FALSE	TRUE	TRUE	438	26.75	-8	48347	62427.8	41.25
2870	ICU-1	4015	AAAGTAGAGGACTGGT-89	ighv4-34	ighj6	0	igkv3-20	igkj2	0	219	224	TRUE	FALSE	0	0.341297	0.341297	FALSE	TRUE	FALSE	0.25	34.5	6.25	-21	929.75	26.75
2870	ICU-1	4256	AGAATAGGTTATCCGA-87	ighv4-34	ighj5	0	iglv2-23	iglj2	0	3	3	FALSE	FALSE	0	0	0	FALSE	FALSE	TRUE	13.25	752	301.5	76	264.5	137.5
2870	ICU-1	4296	AAAGCAATCAGCAACT-89	ighv1-69	ighj6	1.02041	iglv1-44	iglj1	0	73	76	TRUE	FALSE	0.338983	0.677966	0.338983	FALSE	TRUE	FALSE	149	240.25	1024.5	95	230890	224.25
2870	ICU-1	4363	AACCGCGGTTCTGGTA-89	ighv3-66	ighj6	0	iglv3-25	iglj3	1.05263	70	72	TRUE	FALSE	0	0.341297	0.341297	FALSE	TRUE	FALSE	-19.25	16.5	-18	-1.75	67	14.5
2870	ICU-1	4366	ACATACGTCCTCCTAG-89	ighv3-7	ighj6	0	iglv3-25	iglj3	1.05263	23	25	TRUE	FALSE	0	0	0	FALSE	TRUE	FALSE	46	53.25	74.75	-28.5	87993.8	11
2870	ICU-1	4431	AACACGTTCTGTCTCG-89	ighv1-69	ighj3	1.02041	iglv1-47	iglj2	0	47	48	FALSE	FALSE	0.338983	0.677966	0.338983	FALSE	TRUE	FALSE	169.5	388.5	3241	235.5	233382	388.5
2870	ICU-1	4463	CCTTACGAGCTGTCTA-89	ighv4-34	ighj3	0	iglv1-47	iglj2	0	3	3	FALSE	FALSE	0	0	0	FALSE	TRUE	FALSE	-7.75	54.75	877	-17.75	83.75	55
2870	ICU-1	4510	ACTATCTTCCTTTACA-89	ighv3-21	ighj4	0	igkv4-1	igkj4	0	13	13	FALSE	FALSE	0	0	0	FALSE	TRUE	FALSE	68.5	-5.25	1	-22.75	150.75	151.75
2870	ICU-1	4539	ATCTACTCAGATGAGC-87	ighv4-34	ighj4	0	iglv3-25	iglj2	2.08333	1	1	FALSE	FALSE	0	0	0	FALSE	FALSE	TRUE	18.25	52.5	2.5	25.75	34700.2	25.25
2870	ICU-1	4633	GAACATCCAGGGTTAG-87	ighv1-46	ighj6	0	igkv3-20	igkj2	1.05263	2	6	FALSE	FALSE	0.337838	0.337838	0	FALSE	FALSE	TRUE	408	91.5	106	61.75	78	1129.25
2870	ICU-1	4638	ACGGAGAAGCGAAGGG-89	ighv1-69	ighj6	1.02041	igkv2-28	igkj2	0	29	29	FALSE	FALSE	0.337838	0.337838	0	FALSE	TRUE	FALSE	203722	107.75	72.5	79.25	132.25	234600
2870	ICU-1	4678	AAGCCGCGTATTCGTG-89	ighv3-21	ighj6	0	igkv4-1	igkj3	0	40	41	FALSE	FALSE	0	0	0	FALSE	TRUE	FALSE	4.75	56	257	19	699.5	8.75
2870	ICU-1	4887	AACACGTAGCCTCGTG-87	ighv1-69	ighj6	1.02041	igkv2-28	igkj1	0	11	13	FALSE	FALSE	0	0.338983	0.338983	FALSE	FALSE	TRUE	323.5	86.75	177.5	80.25	334624	599.5
2870	ICU-1	4888	AACGTTGTCACGATGT-87	ighv1-69	ighj6	1.02041	iglv2-14	iglj2	0	5	6	FALSE	FALSE	0.337838	0.337838	0	FALSE	FALSE	TRUE	234.25	197.25	921.75	150	232706	329.75
2870	ICU-1	5001	AAAGATGGTAGCACGA-89	ighv3-7	ighj2	0	igkv1-33	igkj4	0	41	41	FALSE	FALSE	0	0	0	FALSE	TRUE	FALSE	119.5	31.75	3.5	-2.75	217.75	40.5
2870	ICU-1	5009	AAACCTGAGATGTTAG-89	ighv1-69	ighj3	1.03093	igkv3-20	igkj1	0	47	47	FALSE	FALSE	0.343643	0.343643	0	FALSE	TRUE	FALSE	14616.5	29.75	65.25	68.25	185.25	60497
2870	ICU-1	5085	AAGTCTGTCCGTCAAA-89	ighv1-69	ighj6	1.03093	igkv2-30	igkj1	0	41	41	FALSE	FALSE	0.341297	0.341297	0	FALSE	TRUE	FALSE	40.75	12	20.75	22.25	39.5	44.75
2870	ICU-1	5198	ACAGCTACAATAGCGG-87	ighv3-30	ighj4	0	igkv1-33	igkj4	0	16	17	TRUE	FALSE	0.675676	1.68919	1.01351	FALSE	FALSE	TRUE	57.5	46.75	42	49.25	95422.2	94.25
2870	ICU-1	5289	AAACCTGGTAGAAAGG-89	ighv4-4	ighj6	0	iglv3-25	iglj2	1.04167	102	106	TRUE	FALSE	0	1.68919	1.68919	FALSE	TRUE	FALSE	25	24377.2	15.25	37.25	47.25	14
2870	ICU-1	5435	GATGCTATCCGAATGT-87	ighv4-34	ighj6	0	iglv2-23	iglj2	0	3	3	TRUE	FALSE	0	0	0	TRUE	FALSE	TRUE	52.25	18.5	184.25	48.75	25	97.75
Supplemental Table 4 – Selected mAb features and binding characteristics against SARS-CoV-2 antigens

### Sheet: Supplemental Table 5
Supplemental Table 5
Name	ID	Z Score
PLB1	JHU07653.B7C12R30	68.275
PMEPA1	JHU11884.B16C21R86	23.554
ECE1	JHU11739.B10C11R4	23.282
DMC1	JHU18669.B16C19R50	23.139
PMEPA1	JHU14980.B12C5R58	22.87
RBPJ	JHU09770.B7C27R66	21.294
ST6GALNAC6	JHU15659.B10C10R62	20.085
WDR43	JHU25695.B17C10R18	19.976
MUC15	JHU10229.B6C25R70	18.998
KIR2DL1	JHU09737.B13C20R86	18.069
MUC15	JHU15250.B12C13R60	17.952
PDILT	JHU06109.B16C32R80	17.411
MUC15	JHU13647.B11C25R34	16.415
CTRL	JHU18993.B13C3R20	14.93
ATF6	JHU03751.B1C7R58	14.599
RBPJ	JHU13657.B14C22R76	13.749
B3GNT7	JHU18741.B13C10R50	13.078
C14orf37	JHU15103.B12C1R56	12.97
CHST2	JHU18541.B15C2R52	12.419
FAM118A	JHU09047.B7C25R52	12.14
RBPJ	JHU13657.B11C6R32	12.135
FAM134B_frag	JHU13234.B12C1R28	11.804
LDLRAD4	JHU13410.B11C23R32	11.653
LDLRAD4	JHU14815.B11C7R52	11.579
FAM84A	JHU12189.B12C28R10	11.443
RBPJ	JHU11111.B6C10R80	11.422
SMAD4	JHU06509.B8C21R10	11.17
P2RX4	JHU05626.B3C19R90	11.033
SLC3A1	JHU15655.B10C1R90	11.011
LIMS1	JHU14949.B10C2R56	10.852
ERVFRD-1	JHU09639.B5C12R66	10.831
LDLRAD4	JHU14815.B9C10R52	10.664
P2RX4	JHU05626.B3C25R90	10.569
P2RX4	JHU13958.B11C8R42	10.484
IL1RL1	JHU07241.B8C7R24	10.299
PRRG1	JHU06495.B8C31R10	10.277
ERGIC3	JHU04726.B12C22R90	9.734
FCRL2	JHU10498.B6C27R78	9.623
GGT6	JHU10394.B6C2R74	9.583
STAM	JHU03151.B4C3R50	9.301
LDLRAD4	JHU10951.B5C6R84	9.248
CD69	JHU13894.B12C32R42	9.143
ATP1B3	JHU01451.B16C29R10	9.119
MAG	JHU07056.B8C17R24	8.779
SIGLEC8	JHU12233.B12C10R12	8.718
ATP4B	JHU03952.B3C9R64	8.624
SLC3A1	JHU08617.B7C27R48	8.6
PIEZO1	JHU13337.B9C30R30	8.297
ARRB2	JHU04711.B4C22R76	8.229
SCL-70	Auto-antigen.B20C6R42	8.102
TMEM30A	JHU13576.B11C9R34	8.069
MAG	JHU10411.B5C2R78	8.046
GFOD1	JHU09703.B6C27R66	7.898
TMPRSS2	JHU05841.B7C15R4	7.887
ENPP3	JHU19002.B14C26R20	7.651
ERV3-1	JHU19189.B14C19R20	7.593
LIMS1	JHU08968.B6C27R54	7.568
CLN5	JHU17431.B13C20R56	7.409
PLD4	JHU04198.B4C21R62	7.37
ENTPD3	JHU04342.B3C14R70	7.354
TYR	JHU03259.B1C14R52	7.283
FCGR3A	JHU04832.B16C14R80	7.079
ERV3-1	JHU19189.B14C4R20	7.034
ATP1B2	JHU15100.B11C16R56	6.965
PVR	JHU09091.B6C4R52	6.919
ARHGEF28_frag	JHU08229.B16C6R18	6.858
CSF2RA	JHU04247.B2C2R72	6.797
NRG3	JHU19408.B15C5R26	6.638
DOK1	JHU00601.B2C24R10	6.598
LIMS2_frag	JHU04087.B4C16R62	6.495
TMEM30A	JHU01137.B12C18R84	6.48
ENPP3	JHU18764.B19C7R14	6.421
GCNT1	JHU10972.B6C19R80	6.325
NINJ1	JHU06566.B6C20R16	6.307
MUT	JHU01199.B4C5R20	6.212
ODF4	JHU10536.B5C32R78	6.09
HEPACAM2	JHU10320.B7C18R70	6.087
TMPRSS6	JHU20112.B18C23R10	6.058
C2	JHU02988.B4C18R46	6.039
HIST1H1A	JHU10506.B8C29R78	5.96
GCNT2	JHU11168.B7C2R88	5.915
ERMP1_frag	JHU08012.B8C18R34	5.91
ST3GAL3	JHU11974.B12C26R12	5.819
BC041787.1_frag	JHU06611.B8C23R16	5.817
SERTM1	JHU03118.B4C20R54	5.817
LAT	JHU03701.B3C19R56	5.787
B4GALT3	JHU02408.B1C27R42	5.682
FUT3	JHU11356.B5C24R88	5.671
EFS	JHU29010.B20C26R24	5.631
TMEM30B	JHU29687.B18C14R26	5.607
B3GALT5	JHU30056.B19C9R36	5.53
HEXB	JHU14117.B10C30R42	5.526
TEAD3	JHU01719.B4C22R28	5.523
CABP1	JHU18439.B15C10R44	5.446
FAM221A	JHU09517.B5C10R56	5.427
TNFSF15	JHU10555.B8C32R78	5.391
SLAMF6	JHU16030.B9C7R72	5.379
FUT10	JHU16352.B12C21R74	5.335
OSCAR	JHU18303.B13C32R44	5.332
HIST1H1B	JHU18560.B13C3R54	5.273
TGOLN2	JHU01720.B10C10R80	5.261
BC032842.1_frag	JHU15442.B11C22R64	5.244
SDF4	JHU01124.B13C25R80	5.237
B3GNT7	JHU18741.B14C10R50	5.218
LRRC4C	JHU09748.B6C14R64	5.215
ASIC1	JHU10272.B8C30R70	5.178
CLEC1A	JHU05673.B4C30R90	5.163
RET	JHU04382.B3C32R70	5.155
B3GALNT1	JHU15388.B12C17R64	5.104
GGT5	JHU16088.B10C20R76	5.098
CLEC9A	JHU14926.B12C2R58	5.07
FAM234A	JHU03980.B1C27R64	5.07
TGM1	JHU08437.B7C10R42	5.025
NINJ1	JHU02068.B3C8R36	4.979
CD70	JHU14631.B16C15R84	4.937
B3GNT3	JHU09609.B7C3R66	4.919
ICAM2	JHU08962.B5C17R52	4.916
TMEM248	JHU01457.B16C27R82	4.889
ITM2B	JHU01189.B16C5R16	4.861
ODF4	JHU10536.B5C27R78	4.86
NSRP1	JHU10665.B14C16R14	4.77
FOLH1	JHU01666.B16C23R84	4.762
PRRG2	JHU01414.B16C27R8	4.738
DNAJB6	JHU02716.B4C5R44	4.672
SPN	JHU00850.B1C2R14	4.661
WBSCR17	JHU09694.B6C23R66	4.659
FAM84A	JHU07431.B6C17R28	4.635
C5orf46	JHU03319.B3C19R54	4.614
FAM151A	JHU04239.B4C2R72	4.597
ORAI3	JHU04497.B4C16R68	4.597
FUCA2	JHU04638.B4C26R74	4.59
ERMN	JHU10779.B7C26R84	4.585
CD5L	JHU02994.B2C28R44	4.584
ERVMER34-1	JHU09630.B8C23R66	4.548
ATP5G1	JHU13117.B10C8R30	4.511
SIGLEC5	JHU22770.B18C4R14	4.471
DCBLD2	JHU10673.B5C28R78	4.455
NEU1	JHU18206.B14C15R44	4.433
TEX33	JHU07207.B9C32R90	4.399
CLEC2D	JHU14733.B9C19R52	4.394
FUT6	JHU14006.B11C24R40	4.381
ACPP	JHU13884.B12C22R40	4.346
TF	JHU14347.B11C32R44	4.325
TMEM185B	JHU12047.B11C27R10	4.315
TMEM30A	JHU01137.B12C21R84	4.304
DAPP1	JHU04340.B9C15R90	4.298
LTF	JHU08884.B8C15R52	4.274
SERPINA7	JHU01804.B15C22R12	4.254
WNT8A	JHU10169.B7C27R72	4.187
SEMA6D	JHU11210.B8C15R88	4.176
TMPRSS4	JHU05553.B3C9R86	4.176
TMEM106A	JHU00853.B14C28R70	4.16
NAALADL2	JHU06563.B5C2R16	4.132
SGCD	JHU11117.B8C30R84	4.121
PHEX	JHU07072.B8C32R22	4.111
GPCPD1	JHU14686.B14C8R88	4.103
GGT2	JHU19291.B16C7R24	4.095
HS3ST4	JHU18089.B13C30R62	4.091
LECT1	JHU13638.B10C16R36	4.091
TRAC	JHU16476.B12C3R82	4.084
SNX2	JHU21514.B20C2R4	4.083
DYNAP	JHU14525.B11C12R52	4.046
LECT1	JHU05130.B4C29R82	4.034
MUC3B_frag	JHU19218.B14C4R22	4.03
ARRB1	JHU02406.B4C22R38	3.959
ENTPD1	JHU13723.B11C6R90	3.948
TF	JHU07097.B15C19R10	3.946
HIST1H1C	JHU02441.B2C32R38	3.946
ST6GALNAC6	JHU02099.B3C17R34	3.944
CRISP3	JHU19374.B15C2R28	3.935
ENTPD2	JHU18262.B16C9R46	3.92
C1orf162	JHU02793.B2C22R46	3.893
PPAT	JHU05249.B4C23R76	3.887
LGALS13	JHU09651.B8C12R66	3.882
CABP1	JHU18439.B13C6R90	3.871
LINGO2	JHU10407.B8C15R78	3.871
B3GNT3	JHU09608.B7C20R66	3.869
CLEC2D	JHU08461.B8C26R48	3.85
KLRG1	JHU13824.B10C20R40	3.837
SIGLEC12	JHU07176.B14C18R76	3.81
DGCR2	JHU07699.B8C26R32	3.744
TMEM106C	JHU04597.B1C10R68	3.737
IFNA16	JHU10508.B8C27R76	3.734
TEX101	JHU03632.B4C9R60	3.732
SS-A 60kD	Auto-antigen.B20C6R40	3.721
CLEC1A	JHU16497.B14C10R78	3.712
KRAS	JHU13939.B11C29R38	3.694
DDX50	JHU02522.B4C1R38	3.691
FOLH1	JHU01666.B10C7R80	3.683
GLB1L2	JHU08018.B8C7R32	3.667
SIGLEC6	JHU05536.B4C14R88	3.667
LGALS2	JHU03792.B4C18R58	3.665
IFNA21	JHU09731.B8C32R62	3.63
ABHD1	JHU06624.B6C32R18	3.617
HIST1H1D	JHU18561.B13C20R54	3.609
KIAA2013	JHU12397.B11C14R16	3.58
LYSMD4	JHU15144.B11C1R60	3.577
CHST10	JHU18173.B14C23R48	3.562
LTF	JHU05412.B3C12R86	3.553
SLC48A1	JHU11354.B5C4R88	3.546
DHPS	JHU02806.B2C29R48	3.52
ENTPD1	JHU13723.B11C10R90	3.5
CA14	JHU05579.B3C16R88	3.495
IFNGR2	JHU02154.B2C16R36	3.493
CSH1	JHU05018.B1C15R80	3.482
CELA3A	JHU08575.B8C17R46	3.469
SRSF7	JHU06325.B7C9R12	3.458
NMRAL1	JHU00245.B3C11R6	3.458
SELL	JHU13773.B11C30R32	3.45
GLB1	JHU03970.B3C22R66	3.447
MUCL1	JHU10914.B6C9R84	3.445
ASIC5	JHU18735.B16C30R54	3.437
CLEC10A	JHU05871.B8C9R4	3.426
ACPP	JHU06144.B8C12R10	3.424
SIGMAR1	JHU03610.B1C27R60	3.423
P2RX5	JHU07161.B5C25R20	3.398
ING3	JHU03217.B2C9R50	3.39
CYP2S1	JHU18353.B13C11R48	3.363
PRRT2	JHU07266.B6C10R24	3.361
TNFSF8	JHU10641.B6C6R78	3.357
TSPAN31	JHU04503.B12C8R88	3.349
TEX264	JHU02290.B16C19R68	3.339
EOGT	JHU10282.B6C10R68	3.328
IL21R	JHU05037.B4C20R84	3.328
AQP5	JHU03649.B3C1R58	3.317
TSPAN18	JHU09207.B5C31R50	3.307
CLEC4A	JHU10480.B6C9R78	3.26
ERMN	JHU07443.B7C22R28	3.244
WDR5	JHU03546.B3C15R58	3.238
KLRD1	JHU01975.B16C10R76	3.23
CST11	JHU19375.B16C3R26	3.201
IL13	JHU14472.B15C25R84	3.194
BCHE	JHU18157.B13C26R44	3.188
ENTPD8	JHU18765.B15C10R52	3.185
ABHD14A	JHU09120.B8C13R54	3.159
WSCD2	JHU10648.B5C1R76	3.159
UBQLN3	JHU18518.B16C7R48	3.145
CLEC1A	JHU16497.B10C22R84	3.127
PLEKHF2	JHU09851.B5C1R66	3.127
KIR3DS1	JHU15910.B10C6R68	3.121
MAGEA11	JHU02306.B2C3R42	3.105
PLA2R1	JHU12126.B13C16R16	3.103
IL27RA	JHU18193.B13C12R46	3.095
SLC7A6OS	JHU08138.B8C26R42	3.087
GIF	JHU08389.B5C13R40	3.085
SPR	JHU08814.B7C13R48	3.084
KLK1	JHU13937.B10C9R40	3.082
ABO	JHU18970.B14C17R88	3.08
BRICD5	JHU09232.B6C2R58	3.079
IFIT2	JHU11554.B12C12R4	3.071
LTF	JHU08595.B6C9R48	3.063
KRCC1	JHU01192.B4C2R20	3.05
SLAMF7	JHU13867.B10C3R42	3.034
RHOJ	JHU11489.B6C7R86	3.031
ALPP	JHU16060.B12C15R76	3.011
GALNTL6	JHU15515.B10C25R62	2.999
CALML4	JHU03769.B1C28R58	2.997
CD84	JHU00984.B4C24R18	2.995
SFTPC	JHU02853.B4C29R44	2.992
HTR1F	JHU06645.B8C17R18	2.989
ZP3	JHU18968.B13C14R70	2.987
KLK14	JHU15615.B9C10R66	2.986
PRRT3	JHU30436.B20C9R42	2.971
IMPAD1	JHU08781.B6C28R46	2.971
TNFSF18	JHU08528.B6C2R44	2.971
MTMR14	JHU15248.B15C18R14	2.949
FAM234B	JHU14309.B11C22R44	2.947
GPATCH1	JHU08475.B16C1R14	2.946
DAXX	JHU11066.B7C31R84	2.944
CDHR4	JHU16844.B14C1R28	2.942
CD207	JHU03279.B15C6R68	2.939
TMPRSS11B	JHU11508.B6C30R88	2.925
FUT1	JHU11259.B5C17R90	2.918
VSIG10L	JHU19446.B16C15R28	2.899
SDCBP	JHU14785.B11C6R50	2.857
KIR3DL1	JHU01678.B16C1R84	2.846
TSPAN33	JHU27739.B19C29R10	2.836
MRAP2	JHU05970.B5C4R4	2.836
TMEM30A	JHU01137.B3C7R14	2.836
HPN	JHU18369.B14C4R48	2.809
SGCE	JHU13969.B9C32R40	2.809
ERVMER34-1_frag	JHU16184.B10C14R74	2.807
C4orf33	JHU07977.B8C31R36	2.807
ST8SIA3	JHU11121.B7C28R84	2.807
TNFSF9	JHU30015.B17C20R34	2.803
AIDA	JHU00976.B13C4R84	2.799
LY6G6C	JHU10790.B8C20R80	2.796
CHST7	JHU18542.B13C20R52	2.793
IL1RL1	JHU11266.B6C27R90	2.793
RSL1D1	JHU01998.B4C12R36	2.787
RRAD	JHU18312.B15C17R44	2.785
PEX5	JHU04759.B4C32R78	2.767
DBH	JHU18251.B14C29R44	2.761
KDSR	JHU02727.B1C20R48	2.758
IFNA17	JHU11455.B6C10R90	2.745
CD6	JHU06067.B6C28R2	2.742
TFRC	JHU18328.B16C32R44	2.734
PPP5C	JHU09285.B6C15R58	2.727
SRGAP1	JHU12238.B13C6R18	2.722
SHC1	JHU27398.B20C27R8	2.719
BTBD8	JHU11048.B5C10R80	2.714
CYP4B1	JHU01756.B15C20R18	2.713
SEC24D	JHU18499.B13C22R76	2.711
ASPHD2	JHU05090.B4C32R80	2.693
ERVMER34-1_frag	JHU16184.B9C10R80	2.689
IL13RA2	JHU04744.B16C13R84	2.658
DRICH1	JHU09071.B8C1R52	2.652
IZUMO4	JHU19203.B16C16R22	2.64
LRFN4	JHU08785.B7C28R48	2.639
HIST1H1E	JHU29564.B19C5R28	2.632
CTBS	JHU10865.B8C17R80	2.631
PEX19	JHU02653.B4C30R42	2.629
HLA-A	JHU13148.B12C8R30	2.616
RHOG	JHU13771.B9C21R34	2.605
CYBRD1	JHU09719.B7C22R66	2.6
MGAT1	JHU05138.B1C22R84	2.587
IFNA10	JHU14556.B12C5R54	2.586
NUDT3	JHU14134.B12C13R40	2.573
Hep B Protein X	Auto-antigen.B20C6R38	2.57
IFNLR1	JHU08963.B7C29R50	2.565
RAC3	JHU03240.B1C8R50	2.563
MYLK	JHU14956.B9C15R58	2.546
DEFB132	JHU13092.B12C18R90	2.538
ERVMER34-1	JHU16084.B10C26R78	2.517
CD38	JHU18344.B16C19R46	2.507
SGCB	JHU03342.B2C24R52	2.502
B4GALNT2	JHU16925.B14C13R28	2.496
GALNT7	JHU06183.B8C20R12	2.496
YIPF3	JHU03453.B4C18R54	2.494
SCD	JHU13666.B11C24R36	2.486
ENPP5	JHU14196.B10C15R44	2.486
KLRG2	JHU30183.B18C16R36	2.483
VAMP3	JHU02866.B4C14R44	2.475
CCL24	JHU11337.B6C1R90	2.464
MRPL46	JHU08975.B8C8R52	2.457
TIRAP	JHU10639.B8C24R74	2.451
HLA-A	JHU13148.B12C29R30	2.436
ENTPD8	JHU19281.B14C13R20	2.435
EREG	JHU10968.B5C4R82	2.422
HG501992.1_frag	JHU10834.B8C15R82	2.411
PRF1	JHU09857.B8C19R66	2.406
WDR55	JHU10168.B8C27R68	2.396
FCGR2A	JHU01765.B16C29R12	2.387
EXT2	JHU08857.B5C12R52	2.372
KIAA1429	JHU11940.B11C12R10	2.361
KAZALD1	JHU18374.B14C4R44	2.34
FYTTD1	JHU07332.B8C28R28	2.338
AMICA1	JHU15770.B12C8R68	2.33
ST6GALNAC4	JHU02958.B13C22R12	2.327
TIFA	JHU07853.B7C22R34	2.324
P2RX2	JHU10234.B8C16R68	2.321
WNT5B	JHU08732.B8C25R48	2.318
FAM102B	JHU13625.B12C16R34	2.314
CD164	JHU02798.B2C32R44	2.311
SYTL1	JHU21758.B16C31R86	2.31
H6PD	JHU16353.B9C10R76	2.306
SECTM1	JHU08509.B6C5R46	2.298
EDIL3	JHU03099.B1C2R50	2.297
GLB1	JHU21299.B13C4R86	2.29
BST2	JHU13315.B11C13R28	2.29
GLCE	JHU11645.B9C22R6	2.289
PRSS16	JHU19131.B16C17R22	2.282
PAG1	JHU16544.B10C22R80	2.282
CELA3A	JHU02138.B3C17R42	2.281
LAMP1	JHU01489.B4C10R24	2.279
GAL3ST2	JHU29716.B20C24R28	2.276
TMEM163	JHU08526.B6C20R48	2.274
KLRG1	JHU09359.B8C14R58	2.273
GSAP_frag	JHU13641.B10C6R32	2.269
BIRC5	JHU01264.B4C14R24	2.269
FCGR3B	JHU18845.B16C26R72	2.265
POTEE	JHU13554.B12C29R34	2.265
Nol3	JHU19589.B15C2R4	2.263
CAMK2D	JHU13893.B12C32R40	2.261
ST3GAL4	JHU18869.B15C3R72	2.249
CXCR1	JHU04357.B4C14R68	2.247
PGLYRP3	JHU26667.B19C3R8	2.242
PROCR	JHU03720.B3C25R56	2.237
YKT6	JHU02973.B4C6R44	2.236
HFE	JHU10504.B7C17R78	2.228
UBE2J1	JHU18517.B16C1R88	2.226
IFNAR1	JHU14207.B9C20R44	2.226
MUC4	JHU19406.B13C15R30	2.22
PVRL2	JHU13190.B10C22R30	2.218
GALNT14	JHU05312.B13C29R36	2.216
FAM131A	JHU13626.B10C11R36	2.202
PRKCSH_frag	JHU09087.B7C6R54	2.202
LILRA4	JHU10786.B7C12R84	2.199
DNAJB6	JHU06638.B5C32R16	2.197
UPK1A	JHU30021.B18C23R34	2.194
HCLS1	JHU14116.B12C18R42	2.186
GALNT15	JHU09056.B6C25R52	2.181
ECEL1	JHU12182.B11C30R8	2.176
TYRP1	JHU10264.B5C25R70	2.176
GGT1	JHU05313.B3C21R84	2.176
TNFAIP6	JHU08147.B7C26R40	2.163
ZNF576	JHU13209.B11C9R30	2.16
GXYLT1	JHU13054.B10C3R28	2.157
LAP3	JHU09742.B8C27R66	2.152
GPNMB	JHU06087.B8C7R2	2.143
RDH11	JHU06604.B5C2R14	2.134
TSPAN18	JHU14984.B12C23R56	2.131
CCDC125	JHU17789.B14C26R62	2.13
ATP1B1	JHU15099.B11C4R56	2.123
A1BG	JHU19257.B13C14R90	2.118
FUT7	JHU30109.B19C8R34	2.107
TMPRSS4	JHU11979.B11C20R8	2.098
TMEM106B	JHU03156.B16C16R8	2.096
MPPE1	JHU16119.B12C3R76	2.081
C1orf64	JHU02794.B1C29R46	2.08
LRRTM4	JHU15914.B11C11R68	2.077
TMEM206	JHU05096.B3C32R82	2.075
TSPAN7	JHU14893.B12C30R54	2.059
C6orf89	JHU09325.B8C9R60	2.056
SDCBP	JHU11876.B10C31R2	2.048
PMAIP1	JHU10143.B7C9R70	2.048
ATP1B1	JHU09030.B6C11R50	2.048
DEFB118	JHU17040.B16C3R32	2.046
TMEM106B	JHU03156.B3C3R54	2.037
C6orf89	JHU06159.B5C3R8	2.033
CD5	JHU18345.B14C16R48	2.028
FAM151A	JHU12076.B9C19R8	2.028
SELE	JHU10632.B7C25R76	2.028
PA2G4	JHU02175.B16C12R78	2.022
TMEM86B	JHU03159.B4C26R52	2.022
TMEM92	JHU09490.B7C19R60	2.012
Supplemental Table 5 – CDI array-identified autoreactivities. Filtered at z >= 2 (p <= 0.046)
